# Silence is golden, by my measures still see: why cheap-but-noisy outcome measures can be more cost effective than gold standards

**DOI:** 10.1101/2022.05.17.22274839

**Authors:** Benjamin Woolf, Hugo Pedder, Henry Rodriguez-Broadbent, Phil Edwards

## Abstract

**Objective:** To assess the cost-effectiveness of using cheap-but-noisy outcome measures, such as a short and simple questionnaire.

**Background:** To detect associations reliably, studies must avoid bias and random error. To reduce random error, we can increase the size of the study and increase the accuracy of the outcome measurement process. However, with fixed resources there is a trade-off between the number of participants a study can enrol and the amount of information that can be collected on each participant during data collection.

**Method:** To consider the effect on measurement error of using outcome scales with varying numbers of categories we define and calculate the Variance from Categorisation that would be expected from using a category midpoint; define the analytic conditions under-which such a measure is cost-effective; use meta-regression to estimate the impact of participant burden, defined as questionnaire length, on response rates; and develop an interactive web-app to allow researchers to explore the cost-effectiveness of using such a measure under plausible assumptions.

**Results:** Compared with no measurement, only having a few categories greatly reduced the Variance from Categorization. For example, scales with five categories reduce the variance by 96% for a uniform distribution. We additionally show that a simple measure will be more cost effective than a gold-standard measure if the relative increase in variance due to using it is less than the relative increase in cost from the gold standard, assuming it does not introduce bias in the measurement. We found an inverse power law relationship between participant burden and response rates such that a doubling the burden on participants reduces the response rate by around one third. Finally, we created an interactive web-app (https://benjiwoolf.shinyapps.io/cheapbutnoisymeasures/) to allow exploration of when using a cheap-but-noisy measure will be more cost-effective using realistic parameter.

**Conclusion:** Cheap-but-noisy questionnaires containing just a few questions can be a cost effect way of maximising power. However, their use requires a judgment on the trade-off between the potential increase in risk information bias and the reduction in the potential of selection bias due to the expected higher response rates.

**Key Messages:**

- A cheap-but-noisy outcome measure, like a short form questionnaire, is a more cost-effective method of maximising power than an error free gold standard when the percentage increase in noise from using the cheap-but-noisy measure is less than the relative difference in the cost of administering the two alternatives.
- We have created an R-shiny app to facilitate the exploration of when this condition is met at https://benjiwoolf.shinyapps.io/cheapbutnoisymeasures/
- Cheap-but-noisy outcome measures are more likely to introduce information bias than a gold standard, but may reduce selection bias because they reduce loss-to-follow-up. Researchers therefore need to form a judgement about the relative increase or decrease in bias before using a cheap-but-noisy measure.
- We would encourage the development and validation of short form questionnaires to enable the use of high quality cheap-but-noisy outcome measures in randomised controlled trials.
