## Supplementary Table 5 for "Silence is golden, by my measures still see: why cheap-but-noisy outcome measures can be more cost effective than gold standards"

### Sheet: comparision 12.2 final resposne
id	n_s	N_s	n_L	N_L	OR_rounded_fromEdwards2009	LCI_fromEdwards2009	UCI_fromEdwards2009	OR_unrounded	L_shot	L_long	ratio_in_length	unit_of_length	ln_ratio	ln_or	se_ln_or
Sletto 1940	68	100	123	200	1.33	0.8	2.21	0.751719	10	30	3	page (n.b. long is average of two arms, 25 and 35 with equal numbers in each arm)	1.09861	-0.285393	0.258985
Mason 1961	310	370	303	371	1.16	0.79	1.7	0.862429	6	8	1.33333	page	0.287682	-0.148003	0.194676
Brown 1965	248	262	247	261	1	0.47	2.15	0.995968	1	2	2	page	0.693147	-0.00404041	0.388507
Kaplan 1970a	167	217	162	219	1.18	0.76	1.82	0.85093	5 or 1	10 or 2	2	minutes	0.693147	-0.161426	0.222946
Hendrick 1972	46	200	36	200	1.36	0.83	2.22	0.734889	1	7	7	page	1.94591	-0.308036	0.249215
Berdie 1973	23	36	35	72	1.87	0.82	4.26	0.534665	1	3	3	page (n.b. long is average of two arms, 2 and 4 with equal numbers in each arm	1.09861	-0.626115	0.419523
Roscoe 1975	383	528	388	528	0.95	0.73	1.25	1.04924	4	6	1.5	page	0.405465	0.0480617	0.138664
Giles 1978	80	148	305	592	1.11	0.77	1.59	0.90331	64	70	1.09375	questions (weighted average number)	0.0896122	-0.101689	0.184307
Hansen 1980	130	300	95	300	1.65	1.18	2.3	0.606004	32	102	3.1875	questions	1.15924	-0.500869	0.170232
Adams 1982	224	550	383	1100	1.29	1.04	1.59	0.777408	1	4	4	page (mid point of 3 and 5 with aproximately equal numbers in each arm)	1.38629	-0.25179	0.107412
Chen 1984	171	280	166	280	1.08	0.77	1.51	0.928183	2	5	2.5	page	0.916291	-0.0745263	0.17268
Cartwright 1986	528	640	755	960	1.28	0.99	1.65	0.781227	2	5	2.5	page	0.916291	-0.24689	0.13048
Jacobs 1986	81	100	79	100	1.13	0.57	2.27	0.882422	NA	NA		NA		-0.125085	0.353913
Cartwright 1987	72	168	93	166	0.59	0.38	0.91	1.69863	2	5	2.5	question	0.916291	0.529822	0.22081
Jobber 1989	160	300	160	300	1	0.73	1.38	1	5	9	1.8	page	0.587787	0	0.163663
Spry 1989b	51	200	40	200	1.37	0.86	2.19	0.730392	2	8	4	page	1.38629	-0.314174	0.239936
Roszkowski 1990a	440	500	620	1000	4.49	3.33	6.06	0.222488	1	4	4	page	1.38629	-1.50288	0.152263
Roszkowski 1990n	228	300	156	300	2.92	2.06	4.14	0.342105	1	4	4	page	1.38629	-1.07264	0.177847
Roszkowski 1990b	231	300	230	500	3.93	2.85	5.42	0.254449	1	4	4	page	1.38629	-1.36865	0.163931
Roszkowski 1990j	154	200	153	300	3.22	2.16	4.8	0.310893	1	4	4	page	1.38629	-1.16831	0.20389
Roszkowski 1990h	162	200	153	300	4.1	2.69	6.23	0.244142	1	4	4	page	1.38629	-1.41	0.214073
Roszkowski 1990e	156	200	117	300	5.55	3.69	8.33	0.180328	1	4	4	page	1.38629	-1.71298	0.207723
Roszkowski 1990f	174	200	117	300	10.47	6.52	16.8	0.0955342	1	4	4	page	1.38629	-2.34827	0.241289
Roszkowski 1990g	184	200	140	234	7.72	4.35	13.71	0.12951	1	4	4	page	1.38629	-2.044	0.292773
Roszkowski 1990l	180	200	222	300	3.16	1.86	5.37	0.316239	1	4	4	page	1.38629	-1.15126	0.269964
Roszkowski 1990i	154	200	144	300	3.63	2.43	5.41	0.275724	1	4	4	page	1.38629	-1.28835	0.20393
Roszkowski 1990d	160	200	141	300	4.51	2.98	6.82	0.221698	1	4	4	page	1.38629	-1.50644	0.211262
Roszkowski 1990c	168	200	138	300	6.16	3.97	9.58	0.162257	1	4	4	page	1.38629	-1.81857	0.224992
Jacoby 1990	665	1000	660	1000	1.02	0.85	1.23	0.977886	8	16	2	page	0.693147	-0.0223623	0.0945789
Roszkowski 1990k	207	300	141	300	2.51	1.8	3.5	0.398414	1	4	4	page	1.38629	-0.920264	0.170191
Roszkowski 1990m	225	300	171	300	2.26	1.6	3.2	0.44186	1	4	4	page	1.38629	-0.816761	0.177137
Kuskowska-Wolk 1992	2661	3417	2540	3366	1.14	1.02	1.28	0.873636	6	7	1.16667	page	0.154151	-0.135091	0.0574709
Vogel 1992	21	34	20	34	1.13	0.43	2.99	0.884354	1	3	3	page	1.09861	-0.122898	0.495954
Enger 1993	1170	4716	660	2362	0.85	0.76	0.95	1.17527	1	2	2	page	0.693147	0.161497	0.0569158
Biner 1994	51	100	44	100	1.32	0.76	2.31	0.754902	1	5	5	page	1.60944	-0.281167	0.283902
Nagata 1995	50	100	193	500	1.59	1.03	2.45	0.628664	1	2	2	page	0.693147	-0.464158	0.220088
Murawski 1996	132	200	240	400	1.29	0.91	1.84	0.772727	17	86	5.05882	question (average of 36 and 136, each given to 200	1.62113	-0.257829	0.180827
Dorman 1997	905	1125	849	1128	1.35	1.11	1.65	0.739737	7	36	5.14286	question	1.63761	-0.30146	0.102042
Nakai 1997	1137	1637	1196	1639	0.84	0.72	0.98	1.18724	4	8	2	page	0.693147	0.171628	0.077285
Lund 1998	694	1000	1249	2000	1.36	1.16	1.6	0.733305	2	4	2	page	0.693147	-0.310194	0.0827109
Eaker 1998	511	1000	464	1000	1.21	1.01	1.44	0.828402	13	16	1.23077	pages (mid point, different length for each sex: men get 15/11 women get 18/14)	0.207639	-0.188257	0.08957
Hoffman 1998	167	648	340	1504	1.19	0.96	1.47	0.841307	4	16	4	page	1.38629	-0.172799	0.108937
Kalantar 1999	166	220	149	220	1.46	0.97	2.22	0.682674	1	7	7	page	1.94591	-0.381737	0.212928
Iglesias 2000	131	278	279	578	0.96	0.72	1.27	1.04708	4	6	1.5	page (L is average of 5 and 7 pages with aproximate equal numbers in each arm	0.405465	0.0460035	0.146168
Jones 2000	43	73	26	73	2.59	1.33	5.06	0.385948	NA	NA		NA		-0.952054	0.341068
Svoboda 2001	29	45	31	46	0.88	0.37	2.09	1.14023	1	3	3	page	1.09861	0.13123	0.442614
Freise 2001	186	300	243	400	1.05	0.78	1.43	0.948634	4	10	2.5	page (mid point of 8 and 12)	0.916291	-0.0527326	0.156949
Subar 2001	367	450	369	450	0.97	0.69	1.36	1.03028	16	36	2.25	page	0.81093	0.0298262	0.17271
Koloski 2001	192	250	178	250	1.34	0.9	2	0.746817	28	32	1.14286	page	0.133531	-0.291935	0.204833
Edwards 2001	31	50	35	49	0.65	0.28	1.52	1.53226	1	3	3	page	1.09861	0.426743	0.429988
Jenkinson 2003	488	721	461	724	1.19	0.96	1.49	0.836915	4	12	3	page	1.09861	-0.178033	0.110962
Mond 2004	58	200	58	200	1	0.65	1.54	1	8	14	1.75	page	0.559616	0	0.22038
Ronckers 2004	87	100	67	100	3.3	1.61	6.75	0.303379	9	12	1.33333	page	0.287682	-1.19277	0.365576
Jepson 2005a	47	92	34	95	1.87	1.04	3.37	0.533659	1041.5	1645	1.57945	mid point in range of words	0.457078	-0.627998	0.298838
Jepson 2005b	536	871	372	667	1.27	1.03	1.56	0.788136	647	827	1.27821	mid point in range of words	0.245458	-0.238085	0.104541
Dirmaier 2007	1069	1948	960	1877	1.16	1.02	1.32	0.860821	13	23	1.76923	page	0.570545	-0.149868	0.0648482
Beebe 2010	169	379	194	401				1.16457	2	4	2	page	0.693147	0.152348	0.143752
Coast 2006	103	121	99	119				0.865049	16	36	2.25	question	0.81093	-0.14497	0.35407
Cunningham 1999	25	49	10	45				0.274286	30	365	12.1667	question	2.4987	-1.29358	0.458517
de Marco 1999	64	142	53	140				0.742457	1	2	2	page	0.693147	-0.29779	0.242503
Dirmaier 2007	1069	1948	960	1877				0.860821	13	23	1.76923	page	0.570545	-0.149868	0.0648482
Kelly 2010	368	573	340	577				0.799165	10	16	1.6	page	0.470004	-0.224187	0.121474
Salisbury 2005	342	748	234	558				0.857375	7	36	5.14286	question	1.63761	-0.15388	0.112902
Victor 1988	117	135	118	138				0.907692	4	12	3	page	1.09861	-0.0968498	0.35011
