## Supplementary Table 2 for "Silence is golden, by my measures still see: why cheap-but-noisy outcome measures can be more cost effective than gold standards"

### Sheet: 2a normal
				Varaince from Catagorisation
Standard deviation	100 levels	15 levels	10 levels	8 levels	5 levels	3 levels	2 levels	1 level
0.5	0	0.591211	19.8858	32.6471	0.3412	0.3412	591.982	0.3412
1	0	1.32287	17.4281	29.3892	1.08308	1.08308	576.806	1.08308
1.5	0	2.32067	14.9183	25.9396	2.33341	2.33341	559.35	2.33341
2	0	3.11399	12.7923	22.8451	4.08352	4.08354	541.818	4.08354
2.5	0	3.548	11.1173	20.1891	6.33245	6.33418	524.541	6.33418
3	0	3.72168	9.90833	18.0074	9.055	9.08546	507.661	9.08543
3.5	0	3.76776	9.12368	16.3049	12.1471	12.3359	491.232	12.3356
4	0	3.76827	8.66688	15.054	15.4147	16.0855	475.255	16.0839
4.5	0	3.75425	8.42986	14.199	18.6352	20.3341	459.742	20.3354
5	0	3.74062	8.32086	13.6581	21.616	25.0436	444.731	25.0814
5.5	0	3.73012	8.27538	13.3409	24.2411	30.1555	430.187	30.3385
6	0	3.72914	8.25776	13.1651	26.451	35.523	416.178	36.068
6.5	0	3.74257	8.25279	13.075	28.2555	41.0511	402.604	42.3264
7	0	3.77324	8.24919	13.0292	29.6709	46.5803	389.503	49.0943
7.5	0	3.82247	8.25145	13.0144	30.7503	51.9484	376.941	56.3437
8	0	3.89212	8.25085	13.0051	31.5401	57.0461	364.91	64.0754
8.5	0	3.97849	8.25025	13.0021	32.1087	61.8167	353.339	72.331
9	0	4.07794	8.24972	12.9989	32.5182	66.2116	342.216	81.0939
9.5	0	4.18773	8.25088	13	32.7861	70.171	331.668	90.3125
10	0	4.30305	8.25087	13.0008	32.9627	73.7021	321.557	100.11
10.5	0	4.41997	8.24907	13.0003	33.0745	76.7939	312.004	110.329
11	0	4.53866	8.24991	12.9973	33.1501	79.472	302.907	121.079
11.5	0	4.65269	8.24942	13.0001	33.1854	81.7874	294.329	132.295
12	0	4.75993	8.24845	13.0004	33.2149	83.7336	286.255	143.966
12.5	0	4.86232	8.24939	12.9991	33.233	85.3806	278.606	156.183
13	0	4.95899	8.25032	12.997	33.2338	86.7274	271.504	168.723
13.5	0	5.04668	8.24817	12.998	33.2369	87.8376	264.866	181.678
14	0	5.12738	8.24876	12.9995	33.2371	88.7454	258.653	195.064
14.5	0	5.20016	8.24851	12.9963	33.2332	89.4393	252.965	208.666
15	0	5.26442	8.24649	12.9952	33.2295	89.993	247.663	222.506
15.5	0	5.32319	8.2479	12.9949	33.2255	90.4064	242.802	236.577
16	0	5.37495	8.24581	12.9909	33.2168	90.7454	238.288	250.838
16.5	0	5.42193	8.24485	12.9899	33.2078	90.9548	234.207	265.099
17	0	5.46335	8.24391	12.9874	33.194	91.1331	230.461	279.342
17.5	0	5.50029	8.24127	12.9839	33.1816	91.2303	227.042	293.586
18	0	5.52875	8.24234	12.9822	33.1686	91.2674	223.994	307.745
18.5	0	5.55725	8.24007	12.9772	33.1487	91.2921	221.146	321.828
19	0	5.57932	8.23797	12.973	33.1397	91.2762	218.643	335.664
19.5	0	5.59743	8.23562	12.9705	33.126	91.2462	216.362	349.303
20	0	5.61348	8.2323	12.968	33.1088	91.2181	214.263	362.625
20.5	0	5.62771	8.23139	12.9632	33.0989	91.1584	212.419	375.762
21	0	5.63935	8.22924	12.9602	33.0769	91.1321	210.711	388.589
21.5	0	5.64904	8.22641	12.9573	33.0604	91.0622	209.225	401.106
22	0	5.65655	8.22409	12.9502	33.0484	90.9909	207.888	413.223
22.5	0	5.66285	8.22304	12.9492	33.028	90.9297	206.697	425.071
23	0	5.66708	8.22157	12.945	33.0178	90.889	205.622	436.552
23.5	0	5.67029	8.21822	12.9401	33.0006	90.8332	204.663	447.733
24	0	5.67061	8.2178	12.9377	32.9917	90.7708	203.796	458.511
24.5	0	5.67293	8.21365	12.9331	32.972	90.7095	203.074	468.973
25	0	5.67365	8.21299	12.9297	32.9667	90.6494	202.397	479.066

### Sheet: 2b uniform 
			1 level	2 levels	3 levels	5 levels	8 levels	10 levels	15 levels	100 levels
		Varaince from Catagorisation	833.25	208.281	93.39	33.25	13	8.25	5.4575	0
